# Application of Urinary Peptide-Biomarkers in Trauma Patients as a Predictive Tool for Prognostic Assessment, Treatment Interventions, and Intervention Timing: Prospective Nonrandomized Pilot Study

**DOI:** 10.1101/2024.07.24.24310868

**Authors:** Gökmen Aktas, Felix Keller, Justyna Siwy, Agnieszka Latosinska, Harald Mischak, Jorge Mayor, Jan Clausen, Michaela Wilhelmi, Vesta Brauckmann, Stephan Sehmisch, Tarek Omar Pacha

**Author notes:** Contributing authors. These authors contributed equally to this work.

## Abstract

**Background:** Treatment of severely injured patients represents a major challenge, in part due to the unpredictable risk of major adverse events, including death. Preemptive personalized treatment aimed at preventing these events is a key objective of patient management; however, the currently available scoring systems provide only moderate guidance. Molecular biomarkers from proteomics/peptidomics studies hold promise for improving the current situation, ultimately enabling precision medicine based on individual molecular profiles.

**Methods:** To test the hypothesis that proteomics biomarkers could predict patient outcomes in severely injured patients, we initiated a pilot study involving consecutive urine sampling (on days 0, 2, 5, 10, and 14) and subsequent peptidome analysis using capillary electrophoresis coupled to mass spectrometry (CE-MS) of 14 severely injured patients and two additional ICU patients. The urine peptidomes of these patients were compared to the urine peptidomes of age- and sex-matched controls. Previously established urinary peptide-based classifiers, CKD274, AKI204, and CoV50, were applied to the obtained peptidome data, and the association of the scores with a combined endpoint (death and/or kidney failure and/or respiratory insufficiency) was investigated.

**Results:** CE-MS peptidome analysis identified 281 peptides that were significantly altered in severely injured patients. Consistent upregulation was observed for peptides from A1AT, FETUA, and MYG, while peptides derived from CD99, PIGR and UROM were consistently reduced. Most of the significant peptides were from different collagens, and the majority were reduced in abundance. Two of the predefined peptidomic classifiers, CKD273 and AKI204, showed significant associations with the combined endpoint, which was not observed for the routine scores generally applied in the clinics.

**Conclusions:** This prospective pilot study confirmed the hypothesis that urinary peptides provide information on patient outcomes and may guide personalized interventions based on individual molecular changes. The results obtained allow the planning of a well-powered prospective trial investigating the value of urinary peptides in this context in more detail.
