## Supplementary Table 3 for "Application of Urinary Peptide-Biomarkers in Trauma Patients as a Predictive Tool for Prognostic Assessment, Treatment Interventions, and Intervention Timing: Prospective Nonrandomized Pilot Study"

### Sheet: Tabelle1
Peptide_ID	Mass [Da]	CE-Time [Min]	unajwilcox-p-value	adj,BH	Fr Trauma	mean Amp.Trauma	Fr_controls	mean Amp.control	FC Trauma/controls	UpReulated=1	Protein name	sequence	StartAA	UniprotID	UniprotAccession
e04330	1367.64	38.84	4.8359e-06	0.00151055	1	53681.5	1	2199.41	24.4072	1	Collagen alpha-1(I) chain	pPGpPGPpGpPGPPS	1179	P02452	CO1A1_HUMAN
e09323	1923.97	21.63	5.83457e-06	0.00151055	1	20349.8	0.43	14.33	1420.08	1	Alpha-2-HS-glycoprotein	MGVVSLGSPSGEVSHPRKT	321	P02765	FETUA_HUMAN
e04657	1406.63	28.18	7.10353e-06	0.00151055	0.29	22.61	1	461.68	0.0489733	0	Collagen alpha-1(XI) chain	EPGppGQQGNpGPQ	686	P12107	COBA1_HUMAN
e04169	1350.62	27.21	7.64836e-06	0.00151055	0.14	41.64	1	573.62	0.0725916	0	Collagen alpha-1(I) chain	PpGEAGKpGEQGVP	651	P02452	CO1A1_HUMAN
e01583	1074.52	21.03	9.88824e-06	0.00156234	0.07	2.97	0.93	119.58	0.0248369	0	Keratin, type II cytoskeletal 6B	GGSKRISIGGGS	65	P04259	K2C6B_HUMAN
e19868	4161	25.78	1.25138e-05	0.00164765	0.36	101.3	1	2364.75	0.0428375	0	Polymeric immunoglobulin receptor	EEKAVADTRDQADGSRASVDSGSSEEQGGSSRALVSTLVPL	607	P01833	PIGR_HUMAN
e17262	3260.42	41.1	2.26531e-05	0.00223699	0.14	23.98	0.93	806.83	0.0297213	0	CD99 antigen	DGGFDLSDALPDNENKKPtAIP	23	P14209	CD99_HUMAN
e09269	1916.95	34.08	3.70795e-05	0.00247205	0.07	9.62	0.93	182.7	0.0526546	0	Complement C4-A	DELPAKDDPDAPLQPVTP	1423	P0C0L4	CO4A_HUMAN
e00564	929.43	24.97	3.7974e-05	0.00247205	0.07	0.69	0.86	38.13	0.018096	0	Collagen alpha-1(I) chain	DKGESGPSGP	780	P02452	CO1A1_HUMAN
e08100	1782.84	26	5.06918e-05	0.00247205	0.21	42.96	1	339.39	0.12658	0	Collagen alpha-1(XXIII) chain	GPPGPPGARGPPGDTGKDGP	187	Q86Y22	CONA1_HUMAN
e18392	3559.71	24.7	5.08711e-05	0.00247205	0.5	205.67	1	937.35	0.219416	0	CD99 antigen	DGVSGGEGKGGSDGGGSHRKEGEEADAPGVIPGIVGAVV	97	P14209	CD99_HUMAN
e11865	2278	27.11	5.25789e-05	0.00247205	0.36	39.22	0.93	644.31	0.0608713	0	Collagen alpha-1(I) chain	GADGQpGAKGEpGDAGAKGDAGPpGP	818	P02452	CO1A1_HUMAN
e14219	2646.18	34.54	5.82953e-05	0.00247205	0.86	1003.29	0.07	7.24	138.576	1	Collagen alpha-5(IV) chain	GQDGIPGPAGQKGEpGQPGFGNpGppGL	1170	P29400	CO4A5_HUMAN
e10452	2071.94	25.57	6.19428e-05	0.00247205	0.5	69.76	1	433.08	0.161079	0	Fibrinogen alpha chain	NRNPGSSGTGGTATWKPGSSGP	307	P02671	FIBA_HUMAN
e11215	2189.13	25.71	6.65091e-05	0.00247205	0.79	34392.9	0	0	#DIV/0!	1	Alpha-1-antitrypsin	EAIPMSIPPEVKFNKPFVF	378	P01009	A1AT_HUMAN
e05927	1552.69	39.58	6.65091e-05	0.00247205	0.79	30164.7	0	0	#DIV/0!	1	Collagen alpha-1(I) chain	GPpGPpGpPGPpGPPSAG	1178	P02452	CO1A1_HUMAN
e11705	2255.97	33.62	6.65091e-05	0.00247205	0.79	4651.4	0	0	#DIV/0!	1	Collagen alpha-1(III) chain	GGAGPpGPEGGKGAAGpPGPpGAAGTpG	696	P02461	CO3A1_HUMAN
e19753	4098.99	21.17	6.65091e-05	0.00247205	0.79	9598.15	0	0	#DIV/0!	1	Collagen alpha-1(XIX) chain	GPEGPSGKpGINGKDGIPGAQGImGKpGDRGpKGERGDQGIP	917	Q14993	COJA1_HUMAN
e05880	1547.75	22.89	6.65091e-05	0.00247205	0.79	142687	0	0	#DIV/0!	1	Myoglobin	GKVEADIPGHGQEVL	16	P02144	MYG_HUMAN
e14235	2649.19	34.78	7.05344e-05	0.00247205	1	2482.82	0.43	37.27	66.6171	1	Collagen alpha-2(I) chain	AVGPpGFAGEKGPSGEAGTAGPpGTpGPQG	836	P08123	CO1A2_HUMAN
e00767	957.46	20.42	7.11878e-05	0.00247205	0.21	4.31	0.93	120.81	0.0356759	0	Collagen alpha-2(I) chain	EpGEKGpRG	1010	P08123	CO1A2_HUMAN
e14936	2776.34	21.5	7.19711e-05	0.00247205	0.86	6039.3	0.07	5	1207.86	1	Collagen alpha-2(IX) chain	VGMMGPPGpPGPPGYpGKQGpHGHpGPR	552	Q14055	CO9A2_HUMAN
e13831	2585.2	34.77	9.69762e-05	0.00294905	0.86	1675.07	0.21	14.44	116.002	1	Collagen alpha-1(I) chain	ATGFpGAAGRVGPpGPSGNAGPpGPpGPAG	873	P02452	CO1A1_HUMAN
e05235	1467.64	20.01	0.000108921	0.00294905	0.07	1.81	0.86	31.25	0.05792	0	Collagen alpha-1(V) chain	KGNSGGDGpAGPPGER	933	P20908	CO5A1_HUMAN
e06920	1659.69	22.72	0.000115788	0.00294905	0.14	19.29	0.86	236.94	0.081413	0	Collagen alpha-1(I) chain	ESGREGApGAEGSpGRD	1011	P02452	CO1A1_HUMAN
e02862	1217.48	27.78	0.000115788	0.00294905	0.14	5.5	0.86	308.04	0.0178548	0	Collagen alpha-1(XI) chain	GpGSSGAKGESGDP	545	P12107	COBA1_HUMAN
e11186	2184.96	33.01	0.000118305	0.00294905	0.21	11.31	0.86	137.29	0.0823804	0	Collagen alpha-2(I) chain	GPpGpAGSRGDGGPpGMTGFpGAAG	769	P08123	CO1A2_HUMAN
e04682	1408.65	39.07	0.000123671	0.00294905	0.93	21761.1	0.86	1020.48	21.3244	1	Collagen alpha-1(I) chain	GPpGpPGpPGPPGPPS	1178	P02452	CO1A1_HUMAN
e05844	1542.69	24.01	0.000133569	0.00294905	0.07	3.47	0.79	242.47	0.014311	0	Collagen alpha-1(I) chain	DGQpGAKGEpGDAGAKG	820	P02452	CO1A1_HUMAN
e01956	1117.5	36.96	0.000137971	0.00294905	0.93	5266.62	0.5	56.43	93.3301	1	Collagen alpha-3(IX) chain	GpAGPpGpPGPpG	557	Q14050	CO9A3_HUMAN
e18981	3759.86	19.39	0.000141364	0.00294905	0.86	3592.08	0.14	19.7	182.339	1	Collagen alpha-1(IV) chain	GMpGVGEKGEpGKPGPRGKPGKDGDKGEKGSPGFPGEPG	270	P02462	CO4A1_HUMAN
e05241	1467.81	24.77	0.000144003	0.00294905	0.21	29.23	0.86	1384.12	0.0211181	0	Uromodulin	DQSRVLNLGPITR	594	P07911	UROM_HUMAN
e02231	1148.55	25.93	0.000164	0.00294905	0.79	379.88	0.07	8.04	47.2488	1	Collagen alpha-1(I) chain	GPpGpPGPAGKEG	893	P02452	CO1A1_HUMAN
e06196	1580.9	24.89	0.000174893	0.00294905	0.21	87.29	0.86	1658.81	0.0526221	0	Uromodulin	IDQSRVLNLGPITR	593	P07911	UROM_HUMAN
e06877	1653.86	30.49	0.00018533	0.00294905	0.29	1168.71	1	4272.78	0.273524	0	Uromodulin	SGSVIDQSRVLNLGPI	589	P07911	UROM_HUMAN
e08311	1808.79	23.75	0.000193418	0.00294905	0.5	80.61	1	349.9	0.23038	0	Polymeric immunoglobulin receptor	FAEEKAVADTRDQADGS	605	P01833	PIGR_HUMAN
e13340	2502.32	22.74	0.000195088	0.00294905	0.71	20007.5	0	0	#DIV/0!	1	Alpha-1-antitrypsin	LMIEQNTKSPLFMGKVVNPTQK	397	P01009	A1AT_HUMAN
e05739	1530.77	22.9	0.000195088	0.00294905	0.71	259.18	0	0	#DIV/0!	1	Apolipoprotein D	mENGKIKVLNQEL	69	P05090	APOD_HUMAN
e03611	1294.6	27.23	0.000195088	0.00294905	0	0	0.71	74.28	0	0	Collagen alpha-1(II) chain	KpGDQGVPGEAGAP	679	P02458	CO2A1_HUMAN
e00624	938.44	23.62	0.000195088	0.00294905	0	0	0.71	89.47	0	0	Collagen alpha-1(III) chain	PGpKGDAGAPG	659	P02461	CO3A1_HUMAN
e05415	1490.74	22.88	0.000195088	0.00294905	0.71	1068.24	0	0	#DIV/0!	1	Collagen alpha-1(I) chain	EpGKAGERGVPGPPGA	591	P02452	CO1A1_HUMAN
e14750	2745.33	21.49	0.000195088	0.00294905	0.71	6461.51	0	0	#DIV/0!	1	Collagen alpha-1(I) chain	ERGSPGPAGPKGSpGEAGRpGEAGLpGAKG	510	P02452	CO1A1_HUMAN
e14053	2619.19	35.03	0.000195088	0.00294905	0.71	2613.9	0	0	#DIV/0!	1	Collagen alpha-1(II) chain	GEQGEAGQKGDAGAPGpQGpSGApGPQGp	849	P02458	CO2A1_HUMAN
e01194	1022.51	25.29	0.000195088	0.00294905	0.71	3248.96	0	0	#DIV/0!	1	Collagen alpha-1(III) chain	pGARGLpGPpG	875	P02461	CO3A1_HUMAN
e11838	2274.18	22.84	0.000195088	0.00294905	0.71	2072.17	0	0	#DIV/0!	1	Collagen alpha-1(IX) chain	KGPPGPPGPAGEPGKPGAPGKPGTpG	298	P20849	CO9A1_HUMAN
e15346	2843.32	21.61	0.000195088	0.00294905	0.71	1994.23	0	0	#DIV/0!	1	Collagen alpha-2(I) chain	VNGApGEAGRDGNpGNDGpPGRDGQpGHK	917	P08123	CO1A2_HUMAN
e13347	2504.28	22.94	0.000195088	0.00294905	0.71	4308.09	0	0	#DIV/0!	1	Mucin-19	GVTGKSGLSAGVTGKTGLSAGVTGTTGPS	5987	Q7Z5P9	MUC19_HUMAN
e06950	1662.81	20.83	0.000195088	0.00294905	0.71	1099.61	0	0	#DIV/0!	1	Neuroblast differentiation-associated protein AHNAK	DGEWEESEVKLKKS	5697	Q09666	AHNK_HUMAN
e07263	1696.74	22.94	0.000195088	0.00294905	0	0	0.71	142.01	0	0	Protein S100-A9	LGHPDTLNQGEFKEL	26	P06702	S10A9_HUMAN
e14135	2630.1	19.7	0.000195088	0.00294905	0.71	472.34	0	0	#DIV/0!	1	Protein S100-A9	TWASHEKMHEGDEGPGHHHKPGLG	87	P06702	S10A9_HUMAN
e03940	1326.57	27.19	0.00019872	0.00294905	0.29	110.56	0.93	660.43	0.167406	0	Collagen alpha-1(III) chain	pGSQGESGRpGpPG	554	P02461	CO3A1_HUMAN
e06430	1608.73	31.15	0.000199216	0.00294905	0.07	28.87	0.86	297.28	0.0971138	0	Membrane-associated progesterone receptor component 1	SGDSDDDEPPPLPRL	54	O00264	PGRC1_HUMAN
e15333	2841.26	24.45	0.000201897	0.00294905	0.57	252.27	1	1101.37	0.229051	0	Collagen alpha-1(I) chain	GAPGpQGFQGppGEPGEPGASGPMGPRGPPG	194	P02452	CO1A1_HUMAN
e11957	2290.04	33.54	0.000209269	0.00294905	0.14	13.08	0.86	259.01	0.0505	0	Collagen alpha-1(II) chain	PGATGFPGAAGRVGpPGSNGNpGPpG	893	P02458	CO2A1_HUMAN
e05705	1526.69	23.89	0.000211938	0.00294905	0.21	21.52	0.86	260.75	0.0825312	0	Collagen alpha-1(I) chain	DGQPGAKGEpGDAGAKG	820	P02452	CO1A1_HUMAN
e13817	2583.2	28.3	0.00021278	0.00294905	1	17445.4	0.93	592.32	29.4526	1	Collagen alpha-1(I) chain	AGPpGAPGApGAPGpVGPAGKSGDRGETGP	1042	P02452	CO1A1_HUMAN
e03533	1286.54	29.33	0.000239494	0.0031698	0.36	36.44	0.86	399.63	0.0911843	0	Collagen alpha-1(I) chain	DGQpGAKGEpGDAG	820	P02452	CO1A1_HUMAN
e04321	1366.61	27.58	0.000242113	0.0031698	0.57	516.21	1	829.32	0.62245	0	Collagen alpha-1(I) chain	PpGEAGKpGEQGVp	651	P02452	CO1A1_HUMAN
e08506	1831.82	32.22	0.000242478	0.0031698	0.79	1370.89	0.14	4.55	301.295	1	Fibrinogen alpha chain	PGSSGTGGTATWKPGSSGPGS	310	P02671	FIBA_HUMAN
e19257	3858.86	25.51	0.000244757	0.0031698	0.36	112.23	0.93	863.15	0.130024	0	CD99 antigen	DLADGVSGGEGKGGSDGGGSHRKEGEEADAPGVIPGIVGAVV	94	P14209	CD99_HUMAN
e05292	1474.64	29.18	0.000268252	0.00341805	0.29	976.29	1	811.46	1.20313	1	Serum amyloid A-2 protein	TGRGAEDSLADQAAN	87	P0DJI9	SAA2_HUMAN
e15593	2889.36	24.09	0.000293582	0.0036345	0.36	89.21	1	402.35	0.221722	0	Collagen alpha-1(II) chain	GpSGpAGARGIQGpQGPRGDKGEAGEPGER	1098	P02458	CO2A1_HUMAN
e06758	1641.72	25.06	0.00029444	0.0036345	0.14	5.35	0.79	131.34	0.040734	0	Collagen alpha-1(I) chain	DGQPGAKGEpGDAGAKGD	820	P02452	CO1A1_HUMAN
e11625	2243.97	21.13	0.000302279	0.00367385	0.29	20.55	0.86	181.67	0.113117	0	CD99 antigen	DGVSGGEGKGGSDGGGSHRKEGEE	97	P14209	CD99_HUMAN
e12224	2321.19	22.06	0.00032172	0.00385089	0.86	34261.2	0.43	138.08	248.126	1	Fibrinogen beta chain	DKKREEAPSLRPAPPPISGGGY	50	P02675	FIBB_HUMAN
e18334	3546.67	26.15	0.000363675	0.00428811	0.07	23.6	0.79	356.22	0.0662512	0	Collagen alpha-2(IX) chain	SGEPGpKGQQGVRGEpGYPGPSGDAGAPGVQGYPGPPG	459	Q14055	CO9A2_HUMAN
e20282	4436.11	26.11	0.000376386	0.00437273	0.43	719.88	1	1371.65	0.524828	0	Polymeric immunoglobulin receptor	FAEEKAVADTRDQADGSRASVDSGSSEEQGGSSRALVSTLVPLG	605	P01833	PIGR_HUMAN
e07848	1754.92	31.39	0.00038504	0.00440843	0.29	1153.87	1	5207.01	0.221599	0	Uromodulin	SGSVIDQSRVLNLGPIT	589	P07911	UROM_HUMAN
e00570	930.46	20.07	0.000406724	0.00455915	0.21	2.36	0.79	88.17	0.0267665	0	Albumin	EKTPVSDR	489	P02768	ALBU_HUMAN
e16209	3021.38	23.21	0.000419574	0.00455915	0.43	228.95	0.93	1531.65	0.149479	0	CD99 antigen	DGVSGGEGKGGSDGGGSHRKEGEEADAPGVIPG	97	P14209	CD99_HUMAN
e01374	1046.43	27.59	0.000431097	0.00455915	0.14	4.56	0.79	66.6	0.0684685	0	Collagen alpha-1(III) chain	DGKDGSpGEpG	464	P02461	CO3A1_HUMAN
e01767	1097.49	21.08	0.000431097	0.00455915	0.07	127.64	0.86	22.37	5.70586	1	Collagen alpha-1(III) chain	PGpTGPGGDkGD	620	P02461	CO3A1_HUMAN
e10635	2096.93	20.27	0.000432831	0.00455915	0.07	1.01	0.71	69.37	0.0145596	0	Collagen alpha-2(I) chain	DGppGRDGQpGHKGERGYpG	933	P08123	CO1A2_HUMAN
e01213	1025.45	25.92	0.000432831	0.00455915	0.07	1.41	0.71	231.61	0.00608782	0	Protein S100-A7	MKENFPNF	36	P31151	S10A7_HUMAN
e02561	1182.55	28.2	0.000441081	0.00457798	0.07	7.53	0.79	106.48	0.0707175	0	Collagen alpha-2(XI) chain	KEGTkGDPGPpG	962	P13942	COBA2_HUMAN
e02041	1127.53	20.81	0.000446208	0.00457798	0.14	8.76	0.86	73.97	0.118426	0	Collagen alpha-1(III) chain	ApGKNGERGGpG	589	P02461	CO3A1_HUMAN
e07469	1716.77	28.12	0.000502166	0.00508604	0.36	138.83	0.93	657.87	0.21103	0	Collagen alpha-1(XXVIII) chain	KGDpGDpGpPGTHGNPGI	244	Q2UY09	COSA1_HUMAN
e09409	1933.89	32.24	0.000520918	0.00513162	0.86	1033.68	0.29	29.87	34.606	1	Fibrinogen alpha chain	PDWGTFEEVSGNVSPGTR	408	P02671	FIBA_HUMAN
e12741	2389.24	22.43	0.000526154	0.00513162	0.71	41523.7	0.07	2.68	15493.9	1	Alpha-1-antitrypsin	MIEQNTKSPLFMGKVVNPTQK	398	P01009	A1AT_HUMAN
e20265	4416.15	22.51	0.000526154	0.00513162	0.71	12659.8	0.07	2.95	4291.45	1	Collagen alpha-2(I) chain	GpAGKDGRTGHPGTVGPAGIRGPQGHQGPAGPPGPPGPPGPPGVSGGGY	1060	P08123	CO1A2_HUMAN
e04435	1380.63	21.5	0.000561338	0.00540802	0.86	5178.29	0.64	160.79	32.2053	1	Annexin A1	AILDETKGDYEK	326	P04083	ANXA1_HUMAN
e13879	2592.14	34.58	0.000587178	0.0055888	0.79	3863.16	0.21	11.22	344.31	1	Collagen alpha-1(XV) chain	GKpGTDVFMGPPGSPGEDGPAGEPGPpG	634	P39059	COFA1_HUMAN
e05559	1508.66	24.06	0.000621842	0.00572717	0.29	29.42	0.86	297.71	0.098821	0	Collagen alpha-2(I) chain	GpAGpRGERGPPGESG	583	P08123	CO1A2_HUMAN
e16294	3039.4	34.39	0.000633956	0.00572717	0.43	316.36	1	1386.04	0.228247	0	Collagen alpha-1(XIII) chain	QPGDKGERGAAGEQGpDGpKGSKGEPGKGEM	413	Q5TAT6	CODA1_HUMAN
e16546	3092.43	23	0.000637963	0.00572717	0.07	2.79	0.71	56.43	0.0494418	0	CD99 antigen	ADGVSGGEGKGGSDGGGSHRKEGEEADAPGVIPG	96	P14209	CD99_HUMAN
e19961	4219.96	28.62	0.000637963	0.00572717	0.71	258.05	0.07	2.52	102.401	1	Collagen alpha-1(I) chain	ARGNDGATGAAGPpGPTGPAGPPGFPGAVGAKGEAGpQGPRGSEGPQG	321	P02452	CO1A1_HUMAN
e13583	2544.13	34.06	0.000637963	0.00572717	0.71	4068.77	0.07	3.93	1035.31	1	Collagen alpha-1(V) chain	GPpGVTGMDGQpGpKGNVGPQGEPGpP	694	P20908	CO5A1_HUMAN
e02311	1157.53	37.4	0.000672397	0.00596847	0.93	44249.6	0.93	2114.14	20.9303	1	Collagen alpha-1(XV) chain	GpPGPpGPpGPpA	1096	P39059	COFA1_HUMAN
e05579	1510.68	20.18	0.000701836	0.00612782	0.36	42.46	0.86	255.42	0.166236	0	Fibrinogen alpha chain	SEADHEGTHSTKRG	609	P02671	FIBA_HUMAN
e06373	1602.74	29.19	0.000705863	0.00612782	0.36	102.92	1	305.26	0.337155	0	Collagen alpha-6(IV) chain	SGpPGFPGLGTTGEKGE	273	Q14031	CO4A6_HUMAN
e02472	1173.52	37.41	0.000727488	0.00624691	1	4968.46	0.79	419.28	11.85	1	Collagen alpha-1(I) chain	GpPGpPGPpGPpS	1181	P02452	CO1A1_HUMAN
e08691	1852.77	31.39	0.000750379	0.00637419	0.14	11.88	0.79	149.45	0.0794915	0	Collagen alpha-2(I) chain	NGApGEAGRDGNpGNDGpPG	918	P08123	CO1A2_HUMAN
e12755	2391.22	22.64	0.000771555	0.00643374	0.71	7080.55	0.07	37.32	189.725	1	Hemoglobin subunit alpha	AAHLPAEFTPAVHASLDKFLASV	111	P69905	HBA_HUMAN
e19958	4218	25.89	0.000773677	0.00643374	0.29	1256.59	1	2706.28	0.464324	0	Polymeric immunoglobulin receptor	EEKAVADTRDQADGSRASVDSGSSEEQGGSSRALVSTLVPLG	607	P01833	PIGR_HUMAN
e04419	1378.61	28.89	0.000794384	0.00653712	1	12755.9	1	4201.34	3.03616	1	Collagen alpha-1(I) chain	ApGDRGEpGPpGPAG	798	P02452	CO1A1_HUMAN
e16278	3036.34	22.19	0.000807777	0.00657875	0.21	66.72	0.93	324.57	0.205564	0	Collagen alpha-3(IX) chain	mPGFKGpTGYKGEQGEVGKDGEKGDpGpPG	188	Q14050	CO9A3_HUMAN
e14837	2761.33	21.55	0.000816098	0.00657875	0.86	20320.7	0.71	593.83	34.2197	1	Collagen alpha-1(I) chain	ERGSpGPAGPKGSpGEAGRpGEAGLpGAKG	510	P02452	CO1A1_HUMAN
e05288	1473.63	22.33	0.000836695	0.00663626	0.64	168.36	1	704.91	0.238839	0	Collagen alpha-1(VII) chain	FPGQTGPRGEMGQp	2405	Q02388	CO7A1_HUMAN
e04901	1430.63	39.08	0.000840033	0.00663626	0.79	913.4	0.21	26.62	34.3125	1	Collagen alpha-3(V) chain	GPpGPpGFPGDPGPPG	407	P25940	CO5A3_HUMAN
e07656	1735.91	21.16	0.00091002	0.00711798	0.86	24927.3	0.21	230.64	108.079	1	Alpha-2-HS-glycoprotein	VVSLGSPSGEVSHPRKT	323	P02765	FETUA_HUMAN
e03016	1234.56	27.7	0.000930541	0.0071387	0.57	234.03	0.93	1152.02	0.203148	0	Collagen alpha-1(I) chain	ApGDRGEPGPpGP	798	P02452	CO1A1_HUMAN
e16927	3184.36	24.71	0.000930742	0.0071387	0.07	6.2	0.71	279.41	0.0221896	0	Hornerin	GSGWSSSNGPHGSVSGQSSGFGHKSGSGQSSGYS	681	Q86YZ3	HORN_HUMAN
e12366	2339	34	0.000963041	0.00725745	0.57	487	1	1325.23	0.367483	0	Collagen alpha-1(I) chain	GANGApGNDGAKGDAGApGApGSQGApG	698	P02452	CO1A1_HUMAN
e15129	2809.2	24.38	0.000965327	0.00725745	0.5	188.46	0.93	1248.65	0.150931	0	Collagen alpha-1(III) chain	ERGEAGIpGVpGAKGEDGKDGSPGEpGANG	448	P02461	CO3A1_HUMAN
e05458	1495.68	39.45	0.000986717	0.00725745	0.93	22601.6	0.71	234.8	96.259	1	Collagen alpha-1(I) chain	GPpGPpGPpGPpGPPSA	1178	P02452	CO1A1_HUMAN
e05379	1486.67	23.68	0.000988255	0.00725745	0.43	209.92	0.93	957.89	0.219148	0	Collagen alpha-1(I) chain	DGSpGAKGDRGETGPA	1027	P02452	CO1A1_HUMAN
e08297	1806.83	23.1	0.000996504	0.00725745	0.36	195.99	0.93	388.79	0.504102	0	Keratin, type II cytoskeletal 2 epidermal	SGGGSKGGSISGGGYGSGGGKH	575	P35908	K22E_HUMAN
e14101	2625.19	34.73	0.00100134	0.00725745	0.79	3473.75	0.21	19.18	181.113	1	Collagen alpha-1(XI) chain	ppGDDGpKGNPGpVGFPGDPGPPGEPGP	1298	P12107	COBA1_HUMAN
e02835	1214.54	37.67	0.00101978	0.00732385	0.71	51836.3	0.14	18.71	2770.51	1	Collagen alpha-3(IX) chain	pGPAGPpGpPGPpG	556	Q14050	CO9A3_HUMAN
e08505	1831.81	20.97	0.0010831	0.00770855	0.29	205	1	197.84	1.03619	1	Sarcalumenin	AASAGPDPEASLSNASATES	86	Q86TD4	SRCA_HUMAN
e07622	1732.78	28.3	0.00109687	0.00773688	0.57	1029.52	0.93	3432.54	0.299929	0	Gelsolin	WVGTGASEAEKTGAQEL	605	P06396	GELS_HUMAN
e13816	2583.17	23.63	0.00113633	0.00781822	0.21	83.6	0.93	318.97	0.262094	0	Collagen alpha-1(III) chain	ERGEAGIpGVpGAKGEDGKDGSpGEpG	448	P02461	CO3A1_HUMAN
e05174	1458.63	28.04	0.0011381	0.00781822	0.5	73.23	0.93	409.47	0.178841	0	Collagen alpha-1(I) chain	SpGENGApGQmGPRG	291	P02452	CO1A1_HUMAN
e11213	2188.98	26.86	0.0011381	0.00781822	0.5	221.82	0.93	893.2	0.248343	0	Collagen alpha-1(I) chain	ADGQPGAKGEpGDAGAKGDAGPPGP	819	P02452	CO1A1_HUMAN
e02526	1179.51	37.32	0.00116576	0.0078737	0.93	4202.88	0.43	198.08	21.2181	1	Collagen alpha-6(IV) chain	GPpGPPGpSSNQG	1277	Q14031	CO4A6_HUMAN
e07685	1738.76	24.95	0.00116763	0.0078737	0.29	223.18	0.93	789.59	0.282653	0	Collagen alpha-1(II) chain	GPAGApGpQGFQGNpGEPG	213	P02458	CO2A1_HUMAN
e12363	2338.11	22.8	0.00122034	0.0078737	0.71	788.38	0.14	29.43	26.7883	1	Actin, cytoplasmic 2	VGMGQKDSYVGDEAQSKRGILT	45	P63261	ACTG_HUMAN
e14304	2662.23	23.55	0.00122034	0.0078737	0.71	328.25	0.14	3.29	99.772	1	Collagen alpha-1(III) chain	GEPGGKGERGApGEKGEGGppGVAGpPGGS	819	P02461	CO3A1_HUMAN
e10081	2021.03	21.75	0.00122034	0.0078737	0.71	90778	0.14	21.21	4279.96	1	Hemoglobin subunit alpha	AAHLPAEFTPAVHASLDKF	111	P69905	HBA_HUMAN
e06699	1635.82	20.67	0.00122034	0.0078737	0.71	2033.79	0.14	12.95	157.049	1	Hemoglobin subunit beta	AHHFGKEFTPPVQAA	116	P68871	HBB_HUMAN
e00220	860.36	25.66	0.00123587	0.0078737	0.29	58.61	0.86	483.2	0.121296	0	Collagen alpha-1(I) chain	DDGEAGKpG	231	P02452	CO1A1_HUMAN
e02453	1171.51	29.04	0.00123587	0.0078737	0.29	12.47	0.86	110.31	0.113045	0	Collagen alpha-1(I) chain	DGAKGDAGApGApG	706	P02452	CO1A1_HUMAN
e06292	1593.69	22.41	0.00123587	0.0078737	0.29	96.51	0.86	416.43	0.231756	0	Keratin, type I cytoskeletal 10	ASYLDKVRALEESN	158	P13645	K1C10_HUMAN
e04040	1337.61	38.24	0.00133305	0.00842487	0.86	5718.65	0.71	154.61	36.9876	1	Collagen alpha-2(V) chain	GPPGEPGPpGpPGPP	1212	P05997	CO5A2_HUMAN
e01511	1065.5	25.58	0.00141323	0.00879095	0.21	9.61	0.79	168.71	0.0569617	0	Collagen alpha-1(I) chain	GPDGKTGpPGPA	548	P02452	CO1A1_HUMAN
e18631	3635.69	32.74	0.00141323	0.00879095	0.79	100091	0.21	64.97	1540.57	1	Collagen alpha-1(II) chain	GPpGADGQpGAKGEQGEAGQKGDAGApGPQGPSGAPGPQGP	837	P02458	CO2A1_HUMAN
e09891	1993.88	32.19	0.0014514	0.00893826	0.43	122.16	1	246.5	0.495578	0	Collagen alpha-1(III) chain	SEGSPGHpGQPGpPGpPGApGP	1174	P02461	CO3A1_HUMAN
e03927	1325.56	21.47	0.00145954	0.00893826	0.29	63.86	0.86	254.85	0.250579	0	Collagen alpha-1(III) chain	GEpGKNGAKGEpGP	432	P02461	CO3A1_HUMAN
e06314	1595.69	22.82	0.00152048	0.00923985	0.14	44.13	0.79	299.04	0.147572	0	Collagen alpha-2(IX) chain	PGpKGEpGKAGpDGpDG	62	Q14055	CO9A2_HUMAN
e12101	2308.01	27.33	0.00158485	0.00955749	0.21	88.83	0.93	293.75	0.3024	0	Collagen alpha-1(I) chain	ADGQpGAKGEpGDAGAKGDAGPpGpA	819	P02452	CO1A1_HUMAN
e04199	1353.66	25.88	0.00159913	0.00957056	0.64	245.54	1	598.82	0.41004	0	Collagen alpha-1(II) chain	PVGpSGKDGANGIpG	1168	P02458	CO2A1_HUMAN
e04648	1405.67	28.35	0.00162224	0.00963587	0.79	4917.24	0.43	49.13	100.086	1	Collagen alpha-2(I) chain	GISGPpGPpGPAGKEG	802	P08123	CO1A2_HUMAN
e12602	2367.03	34.29	0.00167324	0.00986461	0.79	1305.07	0.21	79.99	16.3154	1	Collagen alpha-3(IV) chain	EPGPPGPSGLpGESYGSEKGApGDP	269	Q01955	CO4A3_HUMAN
e04843	1424.66	39.27	0.00172931	0.0101197	0.93	156828	1	3697.73	42.4121	1	Collagen alpha-1(I) chain	GPpGpPGPpGpPGPPS	1178	P02452	CO1A1_HUMAN
e13918	2599.2	28.25	0.00187093	0.0108679	0.86	8974.01	0.79	160.6	55.878	1	Collagen alpha-1(I) chain	AGpPGApGApGAPGpVGPAGKSGDRGETGP	1042	P02452	CO1A1_HUMAN
e20197	4379.1	25.89	0.00189019	0.0108997	0.36	130.13	1	522.34	0.249129	0	Polymeric immunoglobulin receptor	FAEEKAVADTRDQADGSRASVDSGSSEEQGGSSRALVSTLVPL	605	P01833	PIGR_HUMAN
e11375	2210.96	33.69	0.00218459	0.012506	0.64	2500.17	1	6686.01	0.373941	0	Collagen alpha-1(I) chain	NGApGNDGAKGDAGApGApGSQGApG	700	P02452	CO1A1_HUMAN
e05228	1466.64	28.47	0.00223501	0.0126405	0.36	43.53	0.86	253.6	0.171648	0	Collagen alpha-1(I) chain	GPpGSpGEQGPSGASGP	1121	P02452	CO1A1_HUMAN
e13274	2487.12	28.22	0.00224009	0.0126405	0.36	61.67	0.93	313.94	0.196439	0	Collagen alpha-1(I) chain	GADGQPGAKGEpGDAGAKGDAGPpGPAGP	818	P02452	CO1A1_HUMAN
e02940	1226.53	21.11	0.00232855	0.0128708	0.43	604.77	1	962.47	0.628352	0	Collagen alpha-1(XI) chain	SGGDGppGpPGER	906	P12107	COBA1_HUMAN
e11369	2210.02	26.15	0.00232855	0.0128708	0.43	259.6	1	652.95	0.39758	0	Collagen alpha-2(VI) chain	GPpGEPGPRGPRGVpGpEGEpGP	561	P12110	CO6A2_HUMAN
e02332	1159.6	26.41	0.00232978	0.0128708	0.21	214.46	0.79	999.6	0.214546	0	Uromodulin	SGSVIDQSRVL	589	P07911	UROM_HUMAN
e08755	1860.83	21.44	0.00242213	0.0132881	0.57	677.81	0.93	1565.1	0.433078	0	Collagen alpha-1(I) chain	EGSpGRDGSpGAKGDRGET	1021	P02452	CO1A1_HUMAN
e15400	2853.33	23.85	0.00252723	0.013769	0.71	3009.29	0.29	15.15	198.633	1	Collagen alpha-2(I) chain	LkGQpGApGVkGEpGApGENGTpGQTGARG	188	P08123	CO1A2_HUMAN
e15076	2799.3	21.47	0.00258235	0.0138796	0.79	1238.54	0.57	31.34	39.5195	1	Collagen alpha-1(VI) chain	RGpRGDpGEAGPQGDQGREGPVGVPGDPG	439	P12109	CO6A1_HUMAN
e11765	2264.05	22.67	0.00261516	0.0138796	0.29	142.68	0.93	458.79	0.310992	0	Collagen alpha-1(III) chain	KGDAGApGApGGKGDAGApGERGpPG	662	P02461	CO3A1_HUMAN
e04647	1405.64	20.15	0.0026178	0.0138796	0.36	63.67	0.93	234.35	0.271688	0	Collagen alpha-2(I) chain	DGPpGRDGQpGHKG	933	P08123	CO1A2_HUMAN
e16258	3031.44	35.83	0.0026178	0.0138796	0.79	1033.24	0.5	78.69	13.1305	1	Collagen alpha-1(III) chain	NGERGGpGGPGPQGPPGKNGETGPQGPPGPTGPG	593	P02461	CO3A1_HUMAN
e07935	1764.78	29.71	0.00271894	0.0143197	0.07	36.38	0.71	111.88	0.32517	0	Collagen alpha-1(IX) chain	QGLpGApGDQGQRGpPGE	495	P20849	CO9A1_HUMAN
e16132	3001.44	34.97	0.0029021	0.0151832	0.57	4357.98	1	12749.1	0.341825	0	Collagen alpha-1(III) chain	YDVKSGVAVGGLAGYpGpAGPPGPPGPPGTSGH	158	P02461	CO3A1_HUMAN
e13707	2564.15	23	0.00296311	0.0153288	0.93	20160.4	1	3825.81	5.26957	1	Collagen alpha-1(III) chain	GApGQNGEPGGKGERGApGEKGEGGppG	813	P02461	CO3A1_HUMAN
e12313	2332.04	27.52	0.00296875	0.0153288	0.29	13.98	0.71	169.78	0.0823419	0	Collagen alpha-1(III) chain	TGGpPGENGKPGEpGpKGDAGApGAP	646	P02461	CO3A1_HUMAN
e07343	1703.77	30.85	0.00300916	0.0154366	0.79	7086.46	0.57	99.32	71.3498	1	ProSAAS	DHDVGSELPPEGVLGAL	223	Q9UHG2	PCS1N_HUMAN
e15328	2840.29	24.43	0.0030529	0.0154602	0.36	173.74	0.93	685.06	0.253613	0	Collagen alpha-2(I) chain	PpGSRGASGPAGVRGPNGDAGRPGEPGLMGP	419	P08123	CO1A2_HUMAN
e07640	1734.79	23.56	0.0030529	0.0154602	0.79	4906.16	0.5	56.79	86.3913	1	Collagen alpha-1(I) chain	GPpGpPGKNGDDGEAGKPG	221	P02452	CO1A1_HUMAN
e14231	2648.23	23.51	0.00312834	0.0157413	0.93	998.32	0.64	61.93	16.1201	1	Collagen alpha-1(XI) chain	pPGDDGPKGNPGPVGFPGDPGPPGEPGPA	1298	P12107	COBA1_HUMAN
e19649	4047.94	25.32	0.00321494	0.0157951	0.21	26.31	0.79	171.83	0.153116	0	Polymeric immunoglobulin receptor	EEKAVADTRDQADGSRASVDSGSSEEQGGSSRALVSTLVP	607	P01833	PIGR_HUMAN
e05060	1446.63	39.37	0.00323285	0.0157951	0.93	22989.8	0.79	622.4	36.9374	1	Collagen alpha-3(V) chain	GPpGPpGFpGDPGPPG	407	P25940	CO5A3_HUMAN
e19635	4044.93	26.1	0.00327899	0.0157951	0.5	925.95	1	2806.12	0.329975	0	CD99 antigen	DADLADGVSGGEGKGGSDGGGSHRKEGEEADAPGVIPGIVGAVV	92	P14209	CD99_HUMAN
e01633	1080.48	27.63	0.00327899	0.0157951	0.57	51.15	0.93	207.05	0.247042	0	Collagen alpha-1(I) chain	DRGEpGpPGPA	801	P02452	CO1A1_HUMAN
e17348	3280.45	22.62	0.00327899	0.0157951	0.5	283.04	1	832.64	0.339931	0	Collagen alpha-1(I) chain	ppGESGREGAPGAEGSpGRDGSpGAKGDRGETGPA	1008	P02452	CO1A1_HUMAN
e02105	1134.59	23.99	0.00327899	0.0157951	0.5	216.6	1	711.01	0.304637	0	Collagen alpha-2(IV) chain	PIGQEGAPGRPG	1463	P08572	CO4A2_HUMAN
e13231	2479.06	47.73	0.00327899	0.0157951	0.5	753.84	1	952.28	0.791616	0	Titin	NKTPIR	21153	Q8WZ42	TITIN_HUMAN
e16078	2989.44	24.47	0.00340535	0.0162062	0.79	3421.97	0.64	158.73	21.5584	1	Collagen alpha-1(I) chain	VMGFpGPKGAAGEpGKAGERGVPGppGAVGPAG	579	P02452	CO1A1_HUMAN
e11826	2272.24	23.91	0.00340535	0.0162062	0.79	23877.9	0.64	135.16	176.664	1	Histone H1.4	SETAPAAPAAPAPAEKTPVKKKA	2	P10412	H14_HUMAN
e00637	940.39	20.8	0.00347961	0.0162982	0.29	5.88	0.71	127.74	0.046031	0	Keratin, type II cytoskeletal 1b	nGGAGGGGSYGS	497	Q7Z794	K2C1B_HUMAN
e17405	3292.54	39.27	0.00348151	0.0162982	0.71	3033.83	1	7447.46	0.407364	0	Insulin-like growth factor II	DVStPPTVLPDNFPRYPVGKF	93	P01344	IGF2_HUMAN
e06182	1579.68	23.03	0.00349943	0.0162982	0.43	358.61	0.93	569.02	0.630224	0	Collagen alpha-2(I) chain	GpAGPRGERGPpGESGA	583	P08123	CO1A2_HUMAN
e08005	1771.79	31.07	0.00350721	0.0162982	0.79	1342.66	0.36	81.35	16.5047	1	Collagen alpha-1(I) chain	TGPAGRpGEVGPpGPpGPAG	913	P02452	CO1A1_HUMAN
e13923	2600.18	28.39	0.00355809	0.016438	0.79	1433.1	0.43	41.79	34.2929	1	Collagen alpha-1(I) chain	GPpGADGQPGAKGEpGDAGAKGDAGPpGPA	815	P02452	CO1A1_HUMAN
e04196	1353.59	21.57	0.00366879	0.0168509	0.43	390.42	1	294.42	1.32606	1	Collagen alpha-1(II) chain	PSGDQGASGpAGPSGP	1147	P02458	CO2A1_HUMAN
e03389	1272.53	27.73	0.00380378	0.0173699	0.64	474.16	0.86	1757.47	0.269797	0	Collagen alpha-1(III) chain	EpGRDGVpGGPGm	523	P02461	CO3A1_HUMAN
e14332	2666.17	34.91	0.00383007	0.0173894	0.86	1707.71	0.43	36.63	46.6205	1	Collagen alpha-3(IV) chain	SLpGSpGpPGTPGEPGMQGEPGPPGPPGN	1355	Q01955	CO4A3_HUMAN
e09002	1885.77	20.72	0.00396219	0.0178864	0.21	24.34	0.86	95.99	0.253568	0	CD99 antigen	GGEGKGGSDGGGSHRKEGEE	101	P14209	CD99_HUMAN
e03494	1283.55	27.39	0.00400752	0.0179499	0.14	19.7	0.71	124.29	0.1585	0	Collagen alpha-2(V) chain	DKGDpGEDGQPGP	967	P05997	CO5A2_HUMAN
e17754	3376.63	31.72	0.00406926	0.0179499	0.29	37.44	0.71	345.48	0.108371	0	Collagen alpha-3(V) chain	IDGSpGEKGDPGDVGGPGPPGASGEPGAPGPPGKRGPS	1278	P25940	CO5A3_HUMAN
e16615	3110.44	30.16	0.00406926	0.0179499	0.71	3739.99	0.29	20.44	182.974	1	Collagen alpha-1(I) chain	GPPGPAGFAGPPGADGQpGAKGEpGDAGAKGDAGPP	806	P02452	CO1A1_HUMAN
e18766	3680.75	27.01	0.00408984	0.0179499	0.71	1651.23	0.21	14.89	110.895	1	Collagen alpha-1(I) chain	ARGNDGATGAAGPpGPTGPAGPPGFpGAVGAKGEAGpQGPRG	321	P02452	CO1A1_HUMAN
e02161	1140.49	37.41	0.00408984	0.0179499	0.71	691.89	0.21	38.17	18.1265	1	Collagen alpha-1(III) chain	GLpGTGGPpGENG	642	P02461	CO3A1_HUMAN
e07202	1689.8	27.67	0.00413732	0.0180579	0.29	96.28	0.93	240.73	0.39995	0	Collagen alpha-3(IV) chain	PpGNpGTpGQRGSPGIPG	905	Q01955	CO4A3_HUMAN
e08539	1835.84	24.19	0.00416177	0.0180648	0.93	6343.7	1	416.07	15.2467	1	Collagen alpha-1(I) chain	pAGAAGpAGNpGADGQPGAKGA	378	P02452	CO1A1_HUMAN
e19028	3775.76	25.23	0.00425202	0.0183557	0.43	363.6	1	1039.26	0.349864	0	CD99 antigen	DADLADGVSGGEGKGGSDGGGSHRKEGEEADAPGVIPGIVG	92	P14209	CD99_HUMAN
e01796	1100.51	36.9	0.00433547	0.0186142	0.93	4527.79	0.79	345.44	13.1073	1	Collagen alpha-6(IV) chain	PGpPGppGPPSP	432	Q14031	CO4A6_HUMAN
e08741	1859.83	32.38	0.00439689	0.0187759	0.79	497.57	0.21	110.32	4.51024	1	Collagen alpha-1(III) chain	NpGPPGpSGSpGKDGPpGPAG	889	P02461	CO3A1_HUMAN
e11495	2226.96	33.46	0.00461518	0.0194973	0.21	188.46	0.86	151.31	1.24552	1	Collagen alpha-1(XVI) chain	GNSGEKGDQGFQGQPGFPGPpGP	1144	Q07092	COGA1_HUMAN
e08455	1824	24.37	0.00461518	0.0194973	0.21	252.23	0.86	863.81	0.291997	0	Uromodulin	GSVIDQSRVLNLGPITR	590	P07911	UROM_HUMAN
e06770	1643.72	29.55	0.00474824	0.0199527	0.14	283.41	0.86	503.41	0.56298	0	Collagen alpha-5(IV) chain	PGFpGMKGpSGVpGSAGP	1329	P29400	CO4A5_HUMAN
e07823	1752.78	19.61	0.00480085	0.0200671	0.29	101.41	0.93	281.43	0.360338	0	Collagen alpha-1(I) chain	PpGKNGDDGEAGKpGRpG	225	P02452	CO1A1_HUMAN
e06220	1583.7	23.3	0.00521822	0.0215832	0.57	321.28	1	638.8	0.502943	0	Collagen alpha-1(III) chain	NDGApGKNGERGGpGGp	586	P02461	CO3A1_HUMAN
e10257	2046.92	32.75	0.00521822	0.0215832	0.57	1102.34	1	1981.43	0.556336	0	Collagen alpha-1(III) chain	GSNGNpGpPGPSGSpGKDGPpGP	885	P02461	CO3A1_HUMAN
e19147	3816.79	21.98	0.00528538	0.0217317	0.79	4953.52	0.64	178.18	27.8007	1	Collagen alpha-1(II) chain	GApGAPGPPGSPGPAGPTGKQGDRGEAGAQGPMGPSGPAGARGI	1065	P02458	CO2A1_HUMAN
e17690	3359.58	31.68	0.00531208	0.0217317	0.64	411.25	1	1332.13	0.308716	0	Collagen alpha-1(I) chain	pPGADGQPGAKGEpGDAGAKGDAGppGPAGPAGPPGPIG	816	P02452	CO1A1_HUMAN
e09014	1886.86	27.17	0.00536416	0.0217317	0.29	13.39	0.79	56.99	0.234954	0	Calcium-dependent secretion activator 1	GGAGAGAGVGAGGGGGSGASSGGGAGGL	51	Q9ULU8	CAPS1_HUMAN
e15784	2928.32	29.47	0.00536416	0.0217317	0.71	2776.44	0.36	9.71	285.936	1	Collagen alpha-1(III) chain	PGPSGSPGKDGPpGpAGNTGApGSPGVSGPKGDA	893	P02461	CO3A1_HUMAN
e02172	1141.53	37.32	0.00541321	0.0218044	0.93	3919.47	0.86	476.32	8.22865	1	Collagen alpha-1(XV) chain	GPpGpPGPPGPpA	1096	P39059	COFA1_HUMAN
e15360	2847.26	24.37	0.00543731	0.0218044	0.43	357.72	0.93	572.52	0.624817	0	Collagen alpha-3(IV) chain	GpKGDpGIpGLDRSGFpGETGSPGIPGHQ	836	Q01955	CO4A3_HUMAN
e17311	3271.52	30.76	0.00550643	0.0218369	0.21	279.75	0.93	744.19	0.375912	0	Collagen alpha-1(III) chain	NTGApGSpGVSGpKGDAGQpGEKGSPGAQGPPGAPGp	910	P02461	CO3A1_HUMAN
e19025	3774.84	28.1	0.00550815	0.0218369	0.14	21.47	0.71	149.55	0.143564	0	Polymeric immunoglobulin receptor	AVADTRDQADGSRASVDSGSSEEQGGSSRALVSTLVPL	610	P01833	PIGR_HUMAN
e20326	4467.97	28.94	0.00555926	0.0218369	0.36	54.2	0.86	197.04	0.275071	0	Collagen alpha-1(VI) chain	GSEGARGAPGPAGPPGDPGLMGERGEDGPAGNGTEGFpGFpGYpGNR	485	P12109	CO6A1_HUMAN
e06009	1561.69	29.6	0.00555926	0.0218369	0.36	33.29	0.86	125.12	0.266065	0	Collagen alpha-1(XVIII) chain	mRGmPGppGPPGPPGP	1250	P39060	COIA1_HUMAN
e09529	1948.9	25.08	0.00558361	0.0218369	0.21	41.3	0.71	313.16	0.131881	0	Collagen alpha-2(I) chain	EEGKRGPNGEAGSAGPpGPpG	377	P08123	CO1A2_HUMAN
e11876	2279.19	23.9	0.0059254	0.0230593	0.71	10288.3	0.43	27.94	368.23	1	Complement C4-A	SPASGIPVKVSATVSSPGSVPEVQ	396	P0C0L4	CO4A_HUMAN
e00369	890.41	35.41	0.00595998	0.0230593	0.79	509.93	0.21	40.36	12.6345	1	Collagen alpha-1(I) chain	GPpGpPGPPS	1184	P02452	CO1A1_HUMAN
e08526	1834.82	31.17	0.00601294	0.0230593	0.57	518.74	1	1543.7	0.336037	0	Collagen alpha-1(III) chain	GLpGTGGPpGENGKpGEpGP	642	P02461	CO3A1_HUMAN
e18573	3616.72	33.07	0.00601294	0.0230593	0.57	876.47	1	463.43	1.89127	1	Collagen alpha-2(I) chain	DQGPVGRTGEVGAVGpPGFAGEKGPSGEAGTAGPpGTpGP	824	P08123	CO1A2_HUMAN
e17751	3375.57	31.83	0.00618826	0.023617	0.71	405.33	1	1123.93	0.360636	0	Collagen alpha-2(I) chain	GEPGSAGPQGPPGPSGEEGKRGPNGEAGSAGPPGpPGL	361	P08123	CO1A2_HUMAN
e10318	2054.95	25.44	0.00622121	0.0236287	0.29	333.24	0.79	138.44	2.40711	1	Collagen alpha-2(I) chain	GEpGPAGSKGESGNKGEpGSAGP	346	P08123	CO1A2_HUMAN
e14305	2662.25	21.65	0.00627234	0.0237088	0.86	1808.05	0.5	34.49	52.4224	1	Collagen alpha-2(I) chain	GEpGNIGFpGPKGPTGDpGKNGDKGHAG	487	P08123	CO1A2_HUMAN
e08638	1847.82	31.8	0.00642194	0.0240911	0.71	847.03	0.29	42.46	19.9489	1	Tubulin beta-1 chain	SVMPSPKVSDTVVEPYN	168	Q9H4B7	TBB1_HUMAN
e03662	1300.57	23.13	0.00643447	0.0240911	0.14	25.77	0.71	83.86	0.307298	0	Collagen alpha-1(I) chain	NGDDGEAGKpGRp	229	P02452	CO1A1_HUMAN
e11848	2276.03	33.9	0.00650161	0.0242277	0.71	1837.2	0.21	13.8	133.13	1	Collagen alpha-3(VI) chain	GpKGETGDLGPMGVPGRDGVPGGPG	2168	P12111	CO6A3_HUMAN
e05200	1462.61	39.5	0.00674339	0.0250107	0.93	105373	1	1453.62	72.4901	1	Collagen alpha-3(V) chain	GPpGPpGFPGDpGPpG	407	P25940	CO5A3_HUMAN
e17868	3409.65	32.74	0.00691587	0.0254118	0.21	79.99	0.79	309.22	0.258683	0	Collagen alpha-1(I) chain	TGAAGPpGpTGpAGPPGFPGAVGAKGEAGPQGPRGSEGP	328	P02452	CO1A1_HUMAN
e03250	1257.54	26.78	0.00691587	0.0254118	0.21	40.37	0.79	172.41	0.234151	0	Protein S100-A7	TMMKENFPNF	34	P31151	S10A7_HUMAN
e16895	3177.44	22.62	0.00719965	0.0263321	0.29	61.95	0.79	180.87	0.342511	0	Collagen alpha-1(I) chain	pPGESGREGAPGAEGSPGRDGSpGAKGDRGETGP	1008	P02452	CO1A1_HUMAN
e08442	1822.74	30.83	0.00735714	0.0266722	0.36	179.8	0.93	429.18	0.418938	0	Collagen alpha-2(I) chain	AGEKGPSGEAGTAGPpGTpGP	843	P08123	CO1A2_HUMAN
e15442	2861.29	48.8	0.00736017	0.0266722	0.21	767.44	0.93	1487.81	0.515819	0	Insulin-like growth factor II	DVStPPTVLPDNFPRYP	93	P01344	IGF2_HUMAN
e04261	1359.61	23.18	0.00740829	0.026724	0.43	67.53	0.79	162.33	0.416004	0	Collagen alpha-1(III) chain	DGRNGEKGETGApG	269	P02461	CO3A1_HUMAN
e09708	1970.91	24.92	0.0075532	0.0270001	0.71	743.15	0.21	81.06	9.1679	1	Collagen alpha-1(XVI) chain	AAGKEGPPGKQGFYGPpGpK	1348	Q07092	COGA1_HUMAN
e04506	1389.6	38.9	0.0075532	0.0270001	0.71	1172.29	0.21	216.25	5.42099	1	Collagen alpha-3(V) chain	pPGPpGFpGDPGPPG	408	P25940	CO5A3_HUMAN
e04644	1405.59	38.85	0.00775689	0.0274796	0.93	33977.8	0.57	391.89	86.7024	1	Collagen alpha-1(XXVI) chain	PpGPAGNPGpSpNSp	257	Q96A83	COQA1_HUMAN
e06481	1613.83	24.08	0.00775689	0.0274796	0.57	143.68	0.93	285.42	0.503399	0	Xylosyltransferase 1	VGGGEQPPPAPAPRRE	51	Q86Y38	XYLT1_HUMAN
e02913	1223.55	27.48	0.00790353	0.0278741	0.29	76.31	0.86	537.99	0.141843	0	Collagen alpha-1(III) chain	GPGGDKGDTGPpGP	624	P02461	CO3A1_HUMAN
e10863	2133.96	27.56	0.00815428	0.0286306	0.71	2026.82	1	3182.43	0.636878	0	Collagen alpha-1(I) chain	DGQPGAKGEpGDAGAKGDAGPPGp	820	P02452	CO1A1_HUMAN
e16194	3018.54	45.91	0.00831405	0.0290624	0.29	800.42	0.79	2122.9	0.377041	0	Insulin	EAEDLQVGQVELGGGPGAGSLQPLALEGSLQ	57	P01308	INS_HUMAN
e05995	1560.71	23.09	0.00852557	0.0295404	0.36	62.86	0.86	131.27	0.47886	0	Collagen alpha-1(I) chain	NSGEpGApGSKGDTGAK	432	P02452	CO1A1_HUMAN
e04457	1383.59	27.78	0.00852557	0.0295404	0.36	84.34	0.86	227.49	0.370742	0	Collagen alpha-1(III) chain	GSpGGpGSDGKpGPpG	540	P02461	CO3A1_HUMAN
e01777	1098.5	25.18	0.00875482	0.0302022	0.21	116.23	0.71	132.91	0.874502	0	Collagen alpha-1(I) chain	GKDGEAGAQGpP	611	P02452	CO1A1_HUMAN
e10834	2130.03	21.83	0.00889226	0.0304108	0.79	669.76	0.71	118.58	5.64817	1	Collagen alpha-1(III) chain	NGIpGEKGpAGERGAPGPAGPRG	497	P02461	CO3A1_HUMAN
e19107	3801.79	33.48	0.00889226	0.0304108	0.57	435.32	0.93	396.16	1.09885	1	Collagen alpha-2(I) chain	DQGPVGRTGEVGAVGPpGFAGEKGpSGEAGTAGPPGTpGPQG	824	P08123	CO1A2_HUMAN
e06015	1562.69	22.48	0.00939144	0.0319795	0.79	2823.62	1	3385.75	0.833972	0	Collagen alpha-1(V) chain	GApGADGpQGpPGGIGNP	1261	P20908	CO5A1_HUMAN
e11576	2236.98	27.14	0.00951344	0.0322559	0.43	127.12	0.93	226.36	0.561583	0	Collagen alpha-1(I) chain	ADGQpGAKGEpGDAGAKGDAGppGP	819	P02452	CO1A1_HUMAN
e03023	1235.53	19.74	0.00958033	0.0323438	0.29	18.73	0.79	57.13	0.327849	0	Collagen alpha-2(V) chain	pGApGPPGHPSHP	170	P05997	CO5A2_HUMAN
e10386	2062.93	26.46	0.00988224	0.0332211	0.43	406.46	1	836.79	0.485737	0	Collagen alpha-1(III) chain	DAGAPGApGGKGDAGApGERGpPG	664	P02461	CO3A1_HUMAN
e01082	1006.48	23.91	0.00993448	0.0332552	0.29	8.88	0.71	56.38	0.157503	0	Collagen alpha-1(III) chain	GRPGppGPSGP	561	P02461	CO3A1_HUMAN
e14448	2688.16	34.92	0.0101245	0.033629	0.71	1594.94	0.21	31.64	50.409	1	Cofilin-1	NIILEEGKEILVGDVGQTVDDPYAT	46	P23528	COF1_HUMAN
e00644	941.44	20.27	0.0101738	0.033629	0.57	73.45	0.93	252.63	0.290741	0	Collagen alpha-2(I) chain	EpGEKGPRG	1010	P08123	CO1A2_HUMAN
e06068	1567.71	20.23	0.0101738	0.033629	0.5	349.43	1	770.69	0.453399	0	Fibrinogen alpha chain	GSEADHEGTHSTKRG	608	P02671	FIBA_HUMAN
e06309	1594.76	40.28	0.0107585	0.0353936	0.86	21139.4	1	1667.77	12.6753	1	Collagen alpha-1(I) chain	VGPpGPpGPpGPpGPPSA	1177	P02452	CO1A1_HUMAN
e05294	1474.66	20.07	0.0108869	0.0353936	0.43	70.05	0.93	144.32	0.48538	0	Collagen alpha-1(I) chain	GRDGSpGAKGDRGET	1025	P02452	CO1A1_HUMAN
e09548	1950.85	35.51	0.0108869	0.0353936	0.36	474.57	1	680.27	0.69762	0	Collagen alpha-1(XXV) chain	GTDGpMGpHGpAGPKGERGE	553	Q9BXS0	COPA1_HUMAN
e17599	3338.5	23.48	0.0108869	0.0353936	0.36	557.84	1	886.27	0.629424	0	Polymeric immunoglobulin receptor	EEKAVADTRDQADGSRASVDSGSSEEQGGSSRA	607	P01833	PIGR_HUMAN
e11421	2217.04	34.02	0.0111962	0.0362498	0.79	698.24	0.36	87.75	7.95715	1	Collagen alpha-1(IV) chain	GPpGpPGPPGPPGEKGQMGLSFQ	203	P02462	CO4A1_HUMAN
e11193	2185.99	25.94	0.011295	0.0364205	0.43	820.44	1	1895.03	0.432943	0	Collagen alpha-1(I) chain	NSGEpGApGSKGDTGAkGEpGPVG	432	P02452	CO1A1_HUMAN
e13033	2442.07	34.1	0.0114888	0.036895	0.93	3424.06	0.93	1101.82	3.10764	1	Collagen alpha-1(II) chain	GpAGPPGEKGEPGDDGPSGAEGPpGPQ	948	P02458	CO2A1_HUMAN
e17869	3410.58	31.13	0.0116817	0.0373625	0.71	1165.11	0.21	48.08	24.2327	1	Collagen alpha-2(I) chain	PAGATGDRGEAGAAGPAGPAGpRGSpGERGEVGPAGPNG	686	P08123	CO1A2_HUMAN
e07132	1684.66	30.88	0.0118618	0.0377857	0.57	3669.21	1	3333.46	1.10072	1	Collagen alpha-1(I) chain	EpGSpGENGAPGQmGPR	288	P02452	CO1A1_HUMAN
e10445	2070.93	25.36	0.012038	0.0381927	0.64	595.87	1	1019.92	0.584232	0	Collagen alpha-1(I) chain	GNSGEpGApGSKGDTGAKGEPGp	431	P02452	CO1A1_HUMAN
e15411	2854.37	34.67	0.012156	0.0384131	0.71	2104.54	1	5715.13	0.36824	0	Collagen alpha-1(III) chain	PQGPpGPTGpGGDKGDTGPpGPQGLQGLpGT	616	P02461	CO3A1_HUMAN
e03295	1262.56	22.23	0.0124338	0.0391343	0.43	89.87	0.93	283.15	0.317394	0	Hemoglobin subunit alpha	TYFPHFDLSH	42	P69905	HBA_HUMAN
e00467	911.44	25.83	0.0126618	0.0392999	0.64	321.91	0.93	783.73	0.410741	0	Collagen alpha-1(I) chain	DGKTGPpGPA	550	P02452	CO1A1_HUMAN
e09692	1968.89	25.04	0.0126618	0.0392999	0.64	503.48	0.93	505.41	0.996181	0	Collagen alpha-1(I) chain	GEpGApGSKGDTGAKGEpGPVG	434	P02452	CO1A1_HUMAN
e11245	2191.99	22.33	0.0126618	0.0392999	0.64	332.62	0.93	787.81	0.422208	0	Collagen alpha-1(I) chain	NGDDGEAGKpGRpGERGpPGPQ	229	P02452	CO1A1_HUMAN
e07070	1677.76	23.36	0.0128226	0.0392999	0.79	329.88	0.36	29.43	11.209	1	Collagen alpha-1(VII) chain	ERGPPGpGEGGIApGEpG	1407	Q02388	CO7A1_HUMAN
e05548	1506.75	23	0.0128347	0.0392999	0.79	1376.59	0.43	164.18	8.38464	1	Alpha-2-HS-glycoprotein	VVSLGSPSGEVSHPR	323	P02765	FETUA_HUMAN
e05790	1536.72	19.91	0.0128347	0.0392999	0.36	65.76	0.86	160.74	0.409108	0	Collagen alpha-1(XXII) chain	KDGPnGPpGpPGTKGE	754	Q8NFW1	COMA1_HUMAN
e08736	1858.84	24.34	0.0128347	0.0392999	0.43	68.27	0.79	391.29	0.174474	0	Prostaglandin-H2 D-isomerase	YSQGSKGPGEDFRmATL	132	P41222	PTGDS_HUMAN
e05830	1540.74	39.81	0.0132397	0.0403835	0.5	1937.18	1	4413.76	0.438896	0	Collagen alpha-1(XXII) chain	GPpGVPGpPGpGGSPGLP	717	Q8NFW1	COMA1_HUMAN
e09629	1962.88	31.97	0.0137117	0.0414621	0.29	255.1	0.86	176.43	1.4459	1	Collagen alpha-1(III) chain	QGLpGTGGPpGENGKpGEpGP	641	P02461	CO3A1_HUMAN
e18915	3738.73	24.71	0.0137117	0.0414621	0.29	89.53	0.86	237.83	0.376445	0	Polymeric immunoglobulin receptor	EEKAVADTRDQADGSRASVDSGSSEEQGGSSRALVST	607	P01833	PIGR_HUMAN
e06948	1662.74	30.76	0.0137507	0.0414621	0.79	2919.4	0.64	122.21	23.8884	1	Collagen alpha-1(I) chain	pPGPAGApGDKGESGPSGP	771	P02452	CO1A1_HUMAN
e10876	2135.96	25.8	0.0141723	0.0425708	0.43	192.3	0.93	447.68	0.429548	0	Collagen alpha-1(III) chain	GDAGApGApGGKGDAGApGERGPpG	663	P02461	CO3A1_HUMAN
e10653	2100.94	21.97	0.0144711	0.0426574	0.29	109.69	0.79	385.56	0.284495	0	Collagen alpha-1(I) chain	SGREGApGAEGSpGRDGSpGAKG	1012	P02452	CO1A1_HUMAN
e14782	2751.34	29.11	0.0144711	0.0426574	0.29	65.27	0.79	166.45	0.39213	0	Collagen alpha-4(IV) chain	KGPPGDPGFPGRYGETGDVGppGppGLL	366	P53420	CO4A4_HUMAN
e06794	1645.76	20.76	0.0144711	0.0426574	0.29	370.91	0.79	105.13	3.52811	1	Collagen alpha-1(II) chain	DGPKGASGPAGPpGAQGpP	728	P02458	CO2A1_HUMAN
e01343	1041.48	25.02	0.0144711	0.0426574	0.29	25.07	0.79	124.74	0.200978	0	Mannan-binding lectin serine protease 2	YSNEKPFTG	121	O00187	MASP2_HUMAN
e17468	3309.47	30.71	0.0144711	0.0426574	0.21	90.96	0.86	163.09	0.557729	0	Mucin-16	HSTSGKETEGTLNTSMTPLETSAPGEESEMTA	422	Q8WXI7	MUC16_HUMAN
e13779	2577.25	24.62	0.0146683	0.0430778	0.43	290.33	1	366.66	0.791823	0	Collagen alpha-1(XVIII) chain	DDILASPPRLPEPQPYPGAPHHSS	1534	P39060	COIA1_HUMAN
e04940	1434.7	22.68	0.0147457	0.0431447	0.93	19598.1	0.79	84.9	230.838	1	Myoglobin	GKVEADIPGHGQEV	16	P02144	MYG_HUMAN
e02286	1154.51	25.72	0.0150592	0.0438994	0.57	443.19	0.93	500.37	0.885725	0	Collagen alpha-1(I) chain	PpGEAGKpGEQG	651	P02452	CO1A1_HUMAN
e07054	1675.7	29.31	0.0155549	0.0451778	0.14	41.06	0.71	105.75	0.388274	0	Collagen alpha-1(III) chain	GpPGPpGTSGHpGSpGSpG	180	P02461	CO3A1_HUMAN
e00421	902.42	20.86	0.015711	0.0454641	0.71	526.17	1	1087.31	0.483919	0	Collagen alpha-2(I) chain	DpGKNGDKG	503	P08123	CO1A2_HUMAN
e01666	1084.52	21.2	0.0164803	0.0475162	0.5	104.17	0.79	199.86	0.521215	0	Collagen alpha-3(V) chain	GSKGDKGDAGPP	1088	P25940	CO5A3_HUMAN
e02530	1179.52	26.93	0.0166665	0.047668	0.43	345.21	1	628.55	0.549216	0	Collagen alpha-1(I) chain	pGDRGEpGPpGP	799	P02452	CO1A1_HUMAN
e12384	2340.04	22.58	0.0166871	0.047668	0.79	927.59	0.43	64.75	14.3257	1	Collagen alpha-1(XVII) chain	EGpmGQRGREGPMGpRGEAGPpG	617	Q9UMD9	COHA1_HUMAN
e03768	1310.58	27.1	0.016714	0.047668	0.36	75.98	0.79	237.84	0.319458	0	Collagen alpha-1(III) chain	SpGGPGSDGKpGpPG	541	P02461	CO3A1_HUMAN
e12508	2355.09	22.73	0.0168664	0.0479298	0.93	5381.64	0.93	1141.61	4.71408	1	Collagen alpha-1(I) chain	KGNSGEpGAPGSKGDTGAKGEpGpVG	430	P02452	CO1A1_HUMAN
e14253	2654.2	23.89	0.0170954	0.0482335	0.5	384.81	1	569.25	0.675995	0	Collagen alpha-1(III) chain	ERGEAGIpGVpGAKGEDGKDGSpGEpGA	448	P02461	CO3A1_HUMAN
e17650	3350.54	30.92	0.0170954	0.0482335	0.86	3658.04	0.64	59.89	61.0793	1	Collagen alpha-2(XI) chain	pGpKGpTGDDGPKGNPGPVGFPGDPGPPGEGGPRGQ	1251	P13942	COBA2_HUMAN
e10046	2016.02	21.43	0.0177525	0.0498893	0.79	8927.2	0.64	74.37	120.038	1	Collagen alpha-1(III) chain	GIpGEKGPAGERGApGPAGPRG	498	P02461	CO3A1_HUMAN
e18881	3722.78	21.94	0.0178097	0.0498893	0.86	7033.6	0.86	1298.23	5.41784	1	Collagen alpha-1(XIII) chain	HDGEKGPRGKPGDMGPPGPQGPPGKDGPpGVKGENGHp	495	Q5TAT6	CODA1_HUMAN
